# Digenic inheritance of mutations in *SPG7* and *AFG3L2* causes motor neuron and cerebellar disorders

**DOI:** 10.1101/2025.07.05.24312261

**Authors:** Mehrdad A Estiar, Eric Yu, Parizad Varghaei, Jay P. Ross, Setareh Ashtiani, Andrew N. Bayne, Giulia Coarelli, Dagmar Timmann, Thomas Klockgether, Danique Beijer, David Mengel, Marie Coutelier, Project MinE ALS Sequencing Consortium, Patrick A. Dion, Oksana Suchowersky, Claire Ewenczyk, Cyril Goizet, Giovanni Stevanin, Philip Van Damme, Ammar Al-Chalabi, Stephan Zuchner, Matthis Synofzik, Jan H. Veldink, Jean-Francois Trempe, Alexandra Durr, Guy A. Rouleau, Ziv Gan-Or

## Abstract

**Background:** Biallelic *SPG7* mutations cause one of the most common forms of hereditary spastic paraplegia (HSP). Several reports have suggested that heterozygous *SPG7* variants may also play a role in HSP, but also in amyotrophic lateral sclerosis (ALS). However, it remains controversial whether heterozygous *SPG7* mutations are pathogenic on their own, or if other mechanisms are at play. We recently provided evidence for non-Mendelian inheritance in spastic paraplegia 7 (SPG7), as heterozygous carriers of *SPG7* mutations often also carried mutations in other disease-related genes, more frequently than expected by chance. *AFG3L2* encodes for the AFG3 Like Matrix AAA Peptidase Subunit 2 protein, which creates a proteolytic complex with SPG7-encoded protein paraplegin. In this study, we aimed to examine whether digenic heterozygous mutations in *SPG7* and *AFG3L2* can lead to a spectrum of neurodegenerative disorders.

**Methods:** We first analyzed genome and exome sequencing data of 7,515 unrelated individuals including 5,108 motor neuron disorder (MND) and ataxia patients and 2,407 controls. We next analyzed an additional 18,748 exome data from rare disease cohorts to further examine the occurrence of variants in *SPG7* and *AFG3L2*.

**Results:** Among the first 5,108 MND and ataxia patients, we identified a total of 10 patients, 8 of whom were unrelated, carried potentially pathogenic variants in both *SPG7* and *AFG3L2*, in contrast to none in 2,407 unrelated controls. Further analysis of the 18,748 additional patients with rare disease, as well as a comprehensive literature review, identified 7 more patients, 6 of whom were unrelated, had digenic mutations in *SPG7* and *AFG3L2*. In the two families we identified, digenic mutations in *SPG7* and *AFG3L2* perfectly segregated with the disease. The 17 patients reported here exhibited predominant signs of motor neuron and cerebellar involvement.

**Conclusions:** Our findings demonstrate that digenic inheritance of concurrent heterozygous mutations in *SPG7* and *AFG3L2* may cause motor neuron and cerebellar disorders. Screening of the entire *SPG7* and *AFG3L2* genes in genetically undiagnosed cases of MND and spastic ataxia may help to increase the diagnostic yield.
