## Supplemental Table 2 for "Digenic inheritance of mutations in *SPG7* and *AFG3L2* causes motor neuron and cerebellar disorders"

### Sheet: Sheet1
Supplementary Table 2 List of potentially pathogenic SPG7 variants identified in ALS patients and controls.
SPG7 Nucleotide Change	SPG7 Protein Change	ACMG guideline	ALS ProjectMine	ALS French-Canadian Cohort	Controls (GS)	Control (ES)	Osmanovic (n=214)&Kruger (n=80)	gnomAD
c.1A>G	p.Met1Val	Pathogenic	2	0	0	0		NR
c.7_8insTGC	p.V3delinsVL	NR	7	0	1	0		0.00041
c.18_19insCTGCTC	p.L6delinsLLL	NR	2	0	0	0		3.19e-05
c.220G>A	p.Gly74Arg	Likely Pathogenic	1	0	0	0		9.96e-05
c.232_234del	p.78_78del	NR	2	0	0	0		3.19e-05
c.233T>A	p.Leu78Ter	Pathogenic	1	0	1	0		0.000396
c.332_334del	p.111_112del	NR	1	0	0	0		4.02e-06
c.614_618del	p.Arg205fs	NR	1	0	0	0		NR
c.613_614insGGCCTGTGAGTGAGGGTGCGGGA	p.Arg205fs	NR	1	0	0	0		NR
c.774_775insGGGATGA	p.Val258fs	NR	0	0	1	0		8.03e-06
c.782C>T	p.Thr261Met	Likely Pathogenic	1	0	0	0		9.96e-05
c.858dupT	p.Ala286fs	NR	1	0	0	0		NR
c.987G>T	p.Lys329Asn	Likely Pathogenic	0	0	0	1		NR
c.988-1G>A	_	Pathogenic	0	1	0	0		1.6e-05
c.1033G>C	p.Ala345Pro	Likely Pathogenic	0	0	0	1		NR
c.1045_1073del	p.Gly349fs	NR	1	0	1	0		1.6e-05
c.1045G>A	p.Gly349Ser	Pathogenic	18	1	8	1	3	0.000823
c.1047dupC	p.Gly349fs	NR	2	0	0	0		0.000146
c.1048C>G	p.Pro350Ala	Likely Pathogenic	1	0	0	0		6.8e-05
c.1048C>A	p.Pro350Thr	Likely Pathogenic	2	0	0	0		0.000139
c.1222_1226del	p.Asp408fs	NR	0	0	1	0		NR
c.1450_1457del	p.Glu484fs	Pathogenic	7	0	4	0		0.000276
c.1529C>T	p.Ala510Val	Pathogenic	53	1	22	5	3	0.0029
c.1672A>T	p.Lys558Ter	Pathogenic	2	0	0	0		0.000131
c.1715C>T	p.Ala572Val	Likely Pathogenic	2	0	0	0		3.54e-05
c.1775T>G	p.Met592Arg	Likely Pathogenic	0	0	1	1		2.13e-05
c.1796G>T	p.Arg599Leu	Likely Pathogenic	2	0	0	0		4.25e-05
c.1807G>A	p.Ala603Thr	Likely Pathogenic	0	0	1	0		3.19e-05
c.1894G>A	p.Gly632Arg	Pathogenic	1	0	0	0		4.02e-06
c.1897C>T	p.Arg633Trp	Likely Pathogenic	1	0	0	0		NR
c.1939G>T	p.Ala647Ser	Likely Pathogenic	5	0	1	0		8.51e-05
c.2065C>T	p.Arg689Cys	Likely Pathogenic	1	0	0	0		1.78e-05
c.2113_2129del	p.Leu705LeufsTer100	NR	0	0	0	1		4.95e-05
c.2228T>C	p.Ile743Thr	Pathogenic	1	0	1	0	1	5.686e-05
c.2311C>T	p.Gln771Ter	Pathogenic	0	0	0	1		NR
ALS = Amyotrophic lateral sclerosis; GS = genome seuqencing; ES = exome sequencing; NR = not reported; ACMG = American College of Medical Genetics
